# Alterations to the gut microbiome after sport-related concussion and subconcussive impacts in a collegiate football players cohort

**DOI:** 10.1101/2021.07.10.21260292

**Authors:** Sirena Soriano, Kristen Curry, Saeed Sadrameli, Qi Wang, Michael Nute, Elizabeth Reeves, Rasadul Kabir, Jonathan Wiese, Amber Criswell, Sarah Schodrof, Gavin Britz, Rajan Gadhia, Kenneth Podell, Todd Treangen, Sonia Villapol

**Author notes:** **Correspondence and request for materials should be addressed to** Sonia Villapol, Ph.D. Current address; Department of Neurosurgery, Houston Methodist Research Institute, 6670 Bertner Avenue, R10-117, Houston, 77030, TX. These authors contributed equally to this work (Sirena Soriano, Kristen Curry, Saeed Sadrameli).

## Abstract

Concussions, both single and repetitive, during contact sports cause brain and body alterations in athletes. The role of the brain-gut connection and changes in the microbiota have not been well established after a head injury or concussion-related health consequences. We recruited 33 Division I Collegiate football players and collected blood, stool, and saliva samples throughout the athletic season. Analysis of the gut microbiome reveals a decrease in abundance for two bacterial species, *Eubacterium rectale*, and *Anaerostipes hadrus*, after a diagnosed concussion. No significant differences were found regarding the salivary microbiome. Serum biomarker analysis shows an increase in GFAP blood levels in athletes during athletic activity. Additionally, S100β and SAA blood levels were positively correlated with the abundance of *Eubacterium rectale* species among athletes exposed to subconcussive impacts. These novel findings provide evidence that detecting changes in the gut microbiome may pave the way for improved concussion diagnosis following head injury.
