## Supplemental Table 1 for "Alterations to the gut microbiome after sport-related concussion and subconcussive impacts in a collegiate football players cohort"

### Sheet: Legend
Supplementary Table 1. Maaslin statistics from the longitudinal analysis of the gut microbiome from non-concussed athletes
Sheet	Description
Species	Microbial species with change in abundance (q<0.125)
Genus	Microbial genera with change in abundance (q<0.125)
Family	Microbial families with change in abundance (q<0.125)
Columns	Description
Group	Timepoints compared in the analysis (mid-season to post-season and off-season to post-season)
Coefficient	Fixed effect coefficient obtained from the linear model
Std error	Standard error from the model
N	Number of samples used for this comparison
p-value	Nominal significance of the association
q-value	FDR corrected p-value
Environment	Reported presence for each of the microbial species

### Sheet: Species
Species	Group	Coefficient	Std error	N	p value	q value	Environment
Paenibacillus mucilaginosus	off-post	-0.416952	0.0945883	51	0.00010992	0.0232686	Soil/water (plant-growth)
Mycoplasma mobile	off-post	-0.40263	0.0964307	51	0.000213473	0.0232686	Fish (patho, binds to gills)
Arthrobacter sp. YN	off-post	-0.374638	0.0950393	51	0.000412191	0.0273188	Soil,
Edwardsiella ictaluri	off-post	-0.230579	0.0595519	51	0.000501262	0.0273188	Fish (patho, catfish)
Lactococcus piscium	off-post	-0.278819	0.0737419	51	0.000645238	0.0281324	Fish (path, salmonids, wiki)
Paenibacillus naphthalenovorans	off-post	-0.330503	0.0959154	51	0.00119274	0.0389691	Soil/water (plant-growth)
Halobacteriovorax marinus	off-post	-0.51853	0.152841	51	0.0013952	0.0389691	Soil/saltwater
Desulfurispirillum indicum	off-post	-0.492885	0.145643	51	0.00143006	0.0389691	Water, (Chrysiogenetes)
Halothermothrix orenii	off-post	-0.150665	0.0455986	51	0.00235321	0.0513	Saltwater
Weissella ceti	off-post	-0.279641	0.086173	51	0.00214182	0.0513	Fish (patho, rainbow trout)
Clostridium tetani	off-post	-0.180031	0.0577599	51	0.00384549	0.0731447	Soil, causes tetanus
Truepera radiovictrix	off-post	-0.509476	0.168622	51	0.00402631	0.0731447	Water (hot spring runoff, Deinococcus-Thermus)
Thermoanaerobacterium xylanolyticum	off-post	-0.280255	0.0994132	51	0.00819471	0.114906	Water Clostridia, from hot spring in yellostone
Staphylococcus aureus	off-post	-0.140999	0.0506633	51	0.00896055	0.114906	Common Env Path
Listeria monocytogenes	off-post	-0.0958078	0.0336104	51	0.00757705	0.114906	Common Env Path
Lactococcus lactis	off-post	-0.204389	0.0730087	51	0.00860263	0.114906
Escherichia coli	off-post	-0.275726	0.0969115	51	0.0076801	0.114906	Common Env Path

### Sheet: Genus
Genus	Group	Coefficient	Std error	N	p value	q value
Leuconostoc	off-post	-0.226974	0.0616111	51	0.000843262	0.0188329
Weissella	off-post	-0.259584	0.0725701	51	0.000805927	0.0188329
Arthrobacter	off-post	-0.377833	0.0947757	51	0.000363626	0.0188329
Mycoplasma	off-post	-0.324653	0.0751263	51	0.000140836	0.0188329
Edwardsiella	off-post	-0.233787	0.0614006	51	0.000599441	0.0188329
Pseudomonas	off-post	-0.246616	0.0667255	51	0.000561601	0.0188329
Desulfurispirillum	off-post	-0.496023	0.145213	51	0.00130308	0.0249447
Halothermothrix	off-post	-0.153804	0.0447822	51	0.00166178	0.0264133
Lactococcus	off-post	-0.239237	0.0701547	51	0.00177402	0.0264133
Thermoanaerobacterium	off-post	-0.256981	0.0787677	51	0.00262719	0.0352043
Desulfotomaculum	mid-post	-0.125172	0.0392586	51	0.00319203	0.0372651
Burkholderia	off-post	-0.213821	0.067422	51	0.00333717	0.0372651
Truepera	off-post	-0.512615	0.167647	51	0.00364022	0.0375223
Listeria	off-post	-0.0991115	0.0324075	51	0.0044738	0.0428207
Prevotella	off-post	-0.390575	0.130865	51	0.00540336	0.04827
Staphylococcus	off-post	-0.129053	0.0440616	51	0.00622244	0.052113
Escherichia	off-post	-0.278195	0.0987627	51	0.00824161	0.0649633
Anaerostipes	off-post	-0.111293	0.0413979	51	0.0113026	0.0841419
Paenibacillus	off-post	-0.149057	0.0561297	51	0.0122383	0.0863122
Bartonella	off-post	-0.178001	0.0689615	51	0.0146351	0.0925213
Achromobacter	off-post	-0.210801	0.0812775	51	0.0142064	0.0925213
Brachyspira	off-post	-0.195698	0.0762792	51	0.0151901	0.0925213
Phoenicibacter	mid-post	-0.190641	0.0754979	51	0.0167181	0.0974011
Dehalobacter	off-post	0.288362	0.116274	51	0.0185885	0.100401
Heliobacterium	off-post	-0.136007	0.0549134	51	0.0187316	0.100401
Intestinimonas	off-post	0.193865	0.079448	51	0.0204006	0.105142
Anaerococcus	mid-post	-0.160738	0.069294	51	0.0246597	0.122385

### Sheet: Family
Family	Group	Coefficient	Std error	N	p value	q value
Spiroplasmataceae	off-post	-0.319138	0.0738172	51	0.000140063	0.0126057
Microbacteriaceae	off-post	-0.370589	0.0931289	51	0.000371184	0.0151125
Yersiniaceae	off-post	-0.229331	0.060887	51	0.000671667	0.0151125
Moraxellaceae	off-post	-0.241115	0.0654084	51	0.000578462	0.0151125
Solibacteraceae	off-post	-0.490866	0.143812	51	0.00131302	0.0236344
Halobacteroidaceae	off-post	-0.138518	0.0417104	51	0.00225069	0.0337603
Thermoanaerobacteraceae	off-post	-0.219333	0.0695469	51	0.00349417	0.0426726
Deinococcaceae	off-post	-0.507458	0.166767	51	0.00379312	0.0426726
Alicyclobacillaceae	off-post	-0.0960077	0.0314652	51	0.00455571	0.0429935
Burkholderiaceae	off-post	-0.225017	0.0743839	51	0.00487203	0.0429935
Neisseriaceae	off-post	-0.210502	0.0707229	51	0.00551628	0.0429935
Odoribacteraceae	off-post	-0.385418	0.130151	51	0.00573247	0.0429935
Listeriaceae	off-post	-0.1182	0.0403919	51	0.00626334	0.0433616
Lactobacillaceae	mid-post	-0.155655	0.0573792	51	0.00923649	0.0593774
Pectobacteriaceae	off-post	-0.258177	0.0959288	51	0.0112212	0.0673273
Staphylococcaceae	off-post	-0.143485	0.054037	51	0.0122465	0.0688866
Rhizobiaceae	off-post	-0.172844	0.0681453	51	0.016278	0.0823419
Leptospiraceae	off-post	-0.190541	0.0752684	51	0.0164684	0.0823419
Peptococcaceae	mid-post	-0.0888707	0.0363432	51	0.0201568	0.0954795
Clostridiales.Family.XIII..Incertae.Sedis	off-post	-0.13085	0.0544048	51	0.0221237	0.0995386
Nocardioidaceae	mid-post	-0.165658	0.0694876	51	0.0232257	0.0995386
Gottschalkiaceae	mid-post	-0.152023	0.0665693	51	0.026857	0.10987
Ruminococcaceae	off-post	0.210726	0.0917335	51	0.0283003	0.11074
Coriobacteriaceae	mid-post	-0.0916418	0.0410058	51	0.0325355	0.122008
Solibacteraceae	mid-post	-0.313369	0.143812	51	0.034271	0.123376
