## Supplemental Table 2 for "Alterations to the gut microbiome after sport-related concussion and subconcussive impacts in a collegiate football players cohort"

### Sheet: Legend
Supplementary Table 2. Maaslin statistics from the analysis of the gut microbiome from concussed vs non-concussed athletes
Sheet	Description
Species	Microbial species with change in abundance (q<0.125)
Genus	Microbial genera with change in abundance (q<0.125)
Family	Microbial families with change in abundance (q<0.125)
Columns	Description
Group	Timepoint analyzed
Coefficient	Fixed effect coefficient obtained from the linear model
Std error	Standard error from the model
N	Number of samples used for this comparison
p-value	Nominal significance of the association
q-value	FDR corrected p-value

### Sheet: Species
Species	Group	Coefficient	Std error	N	p value	q value
Ethanoligenens harbinense	in	0.598581	0.212053	55	0.00669021	0.0820163
Flavonifractor plautii	in	0.444524	0.159754	55	0.00745603	0.0820163
Ruminococcaceae bacterium CPB6	in	0.532159	0.230273	55	0.0247539	0.120861
Mageeibacillus indolicus	in	0.412791	0.182054	55	0.0274684	0.120861
Bacillus thuringiensis	in	0.267569	0.11338	55	0.0219923	0.120861
Ruminococcaceae bacterium CPB6	off	0.508471	0.125521	25	0.000495732	0.00718811
Ethanoligenens harbinense	off	0.516792	0.119992	25	0.000262028	0.00718811
Eubacterium rectale	off	-0.570366	0.166131	25	0.00226817	0.0136463
Flavonifractor plautii	off	0.504399	0.147566	25	0.00235281	0.0136463
Bacillus thuringiensis	off	0.240514	0.069106	25	0.00202251	0.0136463
Bacillus cereus	off	0.249507	0.0766904	25	0.0035009	0.016921
Mageeibacillus indolicus	off	0.337877	0.109438	25	0.00520071	0.0215458
Anaerococcus prevotii	off	0.29975	0.104979	25	0.00895216	0.0324516
Anaerostipes hadrus	off	-0.243769	0.0876334	25	0.0106065	0.0341765
Bacteroides vulgatus	off	0.639153	0.279693	25	0.0318485	0.0923607

### Sheet: Genus
Genus	Group	Coefficient	Std error	N	p value	q value
Anaerostipes	in-season	-0.319963	0.150197	55	0.0378071	0.112887
unclassified Lachnospiraceae	in-season	-0.44089	0.198808	55	0.0308869	0.112887
Cellulosilyticum	in-season	-0.247651	0.132005	55	0.0661574	0.112887
Ruminococcus	in-season	0.393447	0.206246	55	0.0618602	0.112887
unclassified Ruminococcaceae	in-season	0.461159	0.229826	55	0.0499104	0.112887
Mageeibacillus	in-season	0.341791	0.176195	55	0.0577276	0.112887
Ethanoligenens	in-season	0.527582	0.208892	55	0.0145748	0.112887
Clostridium	in-season	0.302447	0.142805	55	0.0388904	0.112887
Oscillibacter	in-season	0.600241	0.314196	55	0.0614981	0.112887
Bacillus	in-season	0.221284	0.0888712	55	0.0159474	0.112887
Anaerococcus	in-season	0.346594	0.185849	55	0.0677322	0.112887
Acidaminococcus	in-season	0.995519	0.457935	55	0.0341973	0.112887
unclassified Ruminococcaceae	off-season	0.466532	0.122489	25	0.000903408	0.0103892
Ethanoligenens	off-season	0.474853	0.118902	25	0.000571487	0.0103892
unclassified Lachnospiraceae	off-season	-0.612305	0.17946	25	0.00238845	0.0183114
Anaerostipes	off-season	-0.285708	0.0894177	25	0.0040245	0.0193171
Flavonifractor	off-season	0.46246	0.145547	25	0.00419938	0.0193171
Mageeibacillus	off-season	0.295937	0.0994603	25	0.00676927	0.023307
Bacteroides	off-season	0.67876	0.229665	25	0.00709344	0.023307
Bacillus	off-season	0.16913	0.0592485	25	0.00896754	0.0257817
Anaerococcus	off-season	0.251541	0.0954322	25	0.0147738	0.0377553
Acidaminococcus	off-season	1.24342	0.525065	25	0.0266629	0.0613248

### Sheet: Family
Family	Group	Coefficient	Std error	N	p value	q value
Oscillospiraceae	in-season	0.376605	0.145821	55	0.0126016	0.104106
Paenibacillaceae	in-season	0.210082	0.0855306	55	0.017351	0.104106
Lachnospiraceae	in-season	-0.152538	0.073516	55	0.0428665	0.113473
Ruminococcaceae	in-season	0.392944	0.186975	55	0.0403597	0.113473
Clostridiaceae	in-season	0.278019	0.139895	55	0.0520638	0.113473
Christensenellaceae	in-season	0.589242	0.313155	55	0.0653831	0.113473
Gottschalkiaceae	in-season	0.331318	0.176626	55	0.0661927	0.113473
Lachnospiraceae	off-season	-0.16373	0.0372642	25	0.00021099	0.00295386
Ruminococcaceae	off-season	0.304167	0.0965554	25	0.00448056	0.0283515
Oscillospiraceae	off-season	0.378791	0.139149	25	0.0121506	0.0283515
Paenibacillaceae	off-season	0.160636	0.0567011	25	0.00942535	0.0283515
Gottschalkiaceae	off-season	0.253689	0.0931136	25	0.0120867	0.0283515
Tannerellaceae	off-season	0.672362	0.229871	25	0.00761634	0.0283515
Veillonellaceae	off-season	1.23702	0.52525	25	0.0274217	0.0548435
