## Supplemental Table 3 for "Alterations to the gut microbiome after sport-related concussion and subconcussive impacts in a collegiate football players cohort"

### Sheet: Legend
Supplementary Table 3. Maaslin statistics from the analysis of the pathways generated in PICRUSt2
Sheet	Description
Longitudinal	Analysis of the mid-season, post-season and off-season timepoints from non-concussed athletes
Concussion	Analysis of the in-season and off-season timepoints for the concussed vs non-concussed athletes
Columns	Description
Group	Timepoint analyzed
Coefficient	Fixed effect coefficient obtained from the linear model
Std error	Standard error from the model
N	Number of samples used for this comparison
p-value	Nominal significance of the association
q-value	FDR corrected p-value

### Sheet: Longitudinal
Pathway	Group	Coefficient	Std error	N	p value	q value
superpathway of phenylethylamine degradation	Post-season	0.389133	0.0854278	34	7.20454e-05	0.00201105
methylaspartate cycle	Post-season	0.450114	0.106918	34	0.00019351	0.00201105
androstenedione degradation	Post-season	0.406564	0.0891315	34	7.07533e-05	0.00201105
mevalonate pathway II (archaea)	Post-season	0.488705	0.115977	34	0.000191384	0.00201105
superpathway of menaquinol-9 biosynthesis	Post-season	0.330405	0.0798097	34	0.000236015	0.00201105
2-methylcitrate cycle II	Post-season	0.387818	0.0920998	34	0.000192996	0.00201105
fatty acid salvage	Post-season	0.288258	0.0662183	34	0.000128636	0.00201105
mycolyl-arabinogalactan-peptidoglycan complex biosynthesis	Post-season	0.286334	0.0688676	34	0.000224389	0.00201105
superpathway of glycolysis, pyruvate dehydrogenase, TCA, and glyoxylate bypass	Post-season	0.233142	0.053579	34	0.000129289	0.00201105
mono-trans, poly-cis decaprenyl phosphate biosynthesis	Post-season	0.430291	0.101442	34	0.000176766	0.00201105
adenosylcobalamin biosynthesis I (early cobalt insertion)	Post-season	0.284207	0.064539	34	0.00011132	0.00201105
adenosylcobalamin biosynthesis II (late cobalt incorporation)	Post-season	0.355517	0.0776033	34	6.68266e-05	0.00201105
methanol oxidation to carbon dioxide	Post-season	0.405866	0.0970816	34	0.000210267	0.00201105
creatinine degradation I	Post-season	0.367529	0.0815679	34	8.30295e-05	0.00201105
peptidoglycan biosynthesis II (staphylococci)	Post-season	0.302718	0.0728791	34	0.000226975	0.00201105
superpathway of glyoxylate bypass and TCA	Post-season	0.257047	0.0584738	34	0.000113807	0.00201105
superpathway of aerobic toluene degradation	Post-season	0.417505	0.100488	34	0.000226283	0.00201105
toluene degradation IV (aerobic) (via catechol)	Post-season	0.413537	0.091324	34	7.78412e-05	0.00201105
ergothioneine biosynthesis I (bacteria)	Post-season	0.417731	0.100383	34	0.000222089	0.00201105
protocatechuate degradation II (ortho-cleavage pathway)	Post-season	0.401363	0.0933903	34	0.000150712	0.00201105
L-histidine degradation II	Post-season	0.379784	0.0825485	34	6.31682e-05	0.00201105
isoprene biosynthesis II (engineered)	Post-season	0.461483	0.10962	34	0.000193547	0.00201105
4-methylcatechol degradation (ortho cleavage)	Post-season	0.377133	0.0851702	34	0.000103818	0.00201105
L-arginine degradation II (AST pathway)	Post-season	0.412278	0.096953	34	0.000171501	0.00201105
cob(II)yrinate a,c-diamide biosynthesis II (late cobalt incorporation)	Post-season	0.378807	0.0833427	34	7.41358e-05	0.00201105
ethylmalonyl-CoA pathway	Post-season	0.43783	0.101059	34	0.000136483	0.00201105
superpathway of menaquinol-6 biosynthesis I	Post-season	0.330405	0.0798097	34	0.000236015	0.00201105
chlorosalicylate degradation	Post-season	0.339456	0.0810474	34	0.000205717	0.00201105
superpathway of ornithine degradation	Post-season	0.353892	0.0789094	34	8.81992e-05	0.00201105
aerobic respiration I (cytochrome c)	Post-season	0.239868	0.0568319	34	0.000187686	0.00201105
superpathway of demethylmenaquinol-6 biosynthesis II	Post-season	0.36278	0.0780218	34	5.48417e-05	0.00201105
aromatic compounds degradation via &beta;-ketoadipate	Post-season	0.384367	0.0864829	34	9.90382e-05	0.00201105
glyoxylate cycle	Post-season	0.259907	0.0598247	34	0.000131863	0.00201105
catechol degradation to &beta;-ketoadipate	Post-season	0.383771	0.0870486	34	0.000109721	0.00201105
aromatic biogenic amine degradation (bacteria)	Post-season	0.318963	0.0703244	34	7.62103e-05	0.00201105
toluene degradation III (aerobic) (via p-cresol)	Post-season	0.388079	0.0885283	34	0.000117876	0.00201105
ectoine biosynthesis	Post-season	0.377471	0.0892471	34	0.000183027	0.00201105
superpathway of D-glucarate and D-galactarate degradation	Post-season	0.250866	0.0573839	34	0.00012198	0.00201105
catechol degradation III (ortho-cleavage pathway)	Post-season	0.384367	0.0864829	34	9.90382e-05	0.00201105
phenylacetate degradation I (aerobic)	Post-season	0.371322	0.0815085	34	7.19395e-05	0.00201105
superpathway of quinolone and alkylquinolone biosynthesis	Post-season	0.159372	0.0375642	34	0.00017631	0.00201105
D-galactarate degradation I	Post-season	0.250866	0.0573839	34	0.00012198	0.00201105
glucose degradation (oxidative)	Post-season	0.368694	0.0805417	34	6.75104e-05	0.00201105
superpathway of menaquinol-10 biosynthesis	Post-season	0.330405	0.0798097	34	0.000236015	0.00201105
2-methylcitrate cycle I	Post-season	0.383522	0.0922406	34	0.000224323	0.00201105
superpathway of salicylate degradation	Post-season	0.381891	0.0845446	34	8.03905e-05	0.00201105
superpathway of ubiquinol-8 biosynthesis (prokaryotic)	Post-season	0.354116	0.0855157	34	0.000235327	0.00201105
catechol degradation I (meta-cleavage pathway)	Post-season	0.390294	0.0895899	34	0.000127423	0.00201105
superpathway of demethylmenaquinol-6 biosynthesis I	Post-season	0.344837	0.0845679	34	0.000281457	0.00202552
3-phenylpropanoate degradation	Post-season	0.343873	0.0842238	34	0.000277342	0.00202552
L-glutamate degradation VIII (to propanoate)	Post-season	0.40229	0.0979163	34	0.000257942	0.00202552
1,5-anhydrofructose degradation	Post-season	0.342466	0.0839719	34	0.000280896	0.00202552
catechol degradation II (meta-cleavage pathway)	Post-season	0.412512	0.100062	34	0.0002479	0.00202552
ubiquinol-9 biosynthesis (prokaryotic)	Post-season	0.35588	0.0876124	34	0.000294157	0.00202552
ubiquinol-7 biosynthesis (prokaryotic)	Post-season	0.35588	0.0876124	34	0.000294157	0.00202552
superpathway of chorismate metabolism	Post-season	0.345568	0.0851486	34	0.000297142	0.00202552
mycothiol biosynthesis	Post-season	0.420788	0.103541	34	0.000292497	0.00202552
superpathway of demethylmenaquinol-9 biosynthesis	Post-season	0.344837	0.0845679	34	0.000281457	0.00202552
ubiquinol-8 biosynthesis (prokaryotic)	Post-season	0.35588	0.0876124	34	0.000294157	0.00202552
ubiquinol-10 biosynthesis (prokaryotic)	Post-season	0.35588	0.0876124	34	0.000294157	0.00202552
fatty acid &beta;-oxidation I	Post-season	0.27653	0.0683142	34	0.000306061	0.00205212
superpathway of Clostridium acetobutylicum acidogenic fermentation	Post-season	0.223156	0.0555084	34	0.000330872	0.00214804
pyruvate fermentation to butanoate	Post-season	0.225475	0.0560167	34	0.00032633	0.00214804
TCA cycle IV (2-oxoglutarate decarboxylase)	Post-season	0.217937	0.0545543	34	0.000355327	0.00220195
glycine betaine degradation I	Post-season	0.471763	0.117888	34	0.000348466	0.00220195
4-hydroxyphenylacetate degradation	Post-season	0.417561	0.104442	34	0.000352194	0.00220195
chlorophyllide a biosynthesis III (aerobic, light independent)	Post-season	0.415887	0.104645	34	0.000376476	0.00226439
chlorophyllide a biosynthesis II (anaerobic)	Post-season	0.415887	0.104645	34	0.000376476	0.00226439
phospholipases	Post-season	0.3144	0.0792471	34	0.00038387	0.0022754
photorespiration	Post-season	0.438898	0.111084	34	0.000401781	0.00234755
superpathway of taurine degradation	Post-season	0.258268	0.0655896	34	0.000417181	0.0024032
catechol degradation to 2-oxopent-4-enoate II	Post-season	0.413154	0.105515	34	0.000443702	0.00252048
nitrate reduction I (denitrification)	Post-season	0.30237	0.0776475	34	0.000471105	0.00253529
sucrose biosynthesis III	Post-season	0.408526	0.104752	34	0.000463542	0.00253529
meta cleavage pathway of aromatic compounds	Post-season	0.396739	0.101827	34	0.000468411	0.00253529
sucrose biosynthesis I (from photosynthesis)	Post-season	0.389552	0.100008	34	0.000469699	0.00253529
factor 420 biosynthesis	Post-season	0.426327	0.109732	34	0.000483035	0.00256573
L-tryptophan degradation XII (Geobacillus)	Post-season	0.375223	0.0971497	34	0.000514804	0.00263193
formaldehyde assimilation I (serine pathway)	Post-season	0.453961	0.117492	34	0.000512733	0.00263193
superpathway of geranylgeranyldiphosphate biosynthesis I (via mevalonate)	Post-season	0.384155	0.0992295	34	0.000501973	0.00263193
glycogen degradation II (eukaryotic)	Post-season	0.431598	0.112488	34	0.000552632	0.00275642
protocatechuate degradation I (meta-cleavage pathway)	Post-season	0.374469	0.0975396	34	0.000549092	0.00275642
NAD biosynthesis II (from tryptophan)	Post-season	0.375701	0.0980312	34	0.000559399	0.00275655
mevalonate pathway I	Post-season	0.383411	0.100299	34	0.000574835	0.00276597
2-nitrobenzoate degradation I	Post-season	0.346086	0.0904942	34	0.000572077	0.00276597
nylon-6 oligomer degradation	Post-season	0.233212	0.0611857	34	0.000592872	0.00281959
nitrifier denitrification	Post-season	0.342788	0.0901208	34	0.000605998	0.00284889
L-valine degradation I	Post-season	0.141664	0.0375643	34	0.000662928	0.00308111
superpathway of heme biosynthesis from glycine	Post-season	0.322036	0.0860967	34	0.000721896	0.00331748
superpathway of L-methionine biosynthesis (by sulfhydrylation)	Post-season	0.248674	0.0668189	34	0.000760314	0.0034552
2-heptyl-3-hydroxy-4(1H)-quinolone biosynthesis	Post-season	0.177079	0.04768	34	0.000776612	0.00348147
methyl ketone biosynthesis	Post-season	0.419977	0.113174	34	0.000783119	0.00348147
superpathway of L-threonine metabolism	Post-season	0.421303	0.114263	34	0.000836021	0.00367669
nicotinate degradation I	Post-season	0.261278	0.0709666	34	0.000848586	0.00367758
L-leucine degradation I	Post-season	0.357649	0.0972059	34	0.000854206	0.00367758
gallate degradation II	Post-season	0.344755	0.0942536	34	0.000906286	0.00386116
S-methyl-5-thio-&alpha;-D-ribose 1-phosphate degradation	Post-season	0.200727	0.0552238	34	0.000965075	0.00406924
cinnamate and 3-hydroxycinnamate degradation to 2-oxopent-4-enoate	Post-season	0.431611	0.119025	34	0.000987952	0.00408154
3-phenylpropanoate and 3-(3-hydroxyphenyl)propanoate degradation to 2-oxopent-4-enoate	Post-season	0.431611	0.119025	34	0.000987952	0.00408154
enterobactin biosynthesis	Post-season	0.391165	0.108019	34	0.00100148	0.00409605
methylgallate degradation	Post-season	0.372503	0.103242	34	0.00103831	0.00420463
L-methionine salvage cycle III	Post-season	0.192851	0.0535959	34	0.00106648	0.00427639
UMP biosynthesis	Post-season	-0.0129512	0.00361865	34	0.00112389	0.00446281
L-tryptophan degradation IX	Post-season	0.388234	0.10949	34	0.00123003	0.00483732
L-arabinose degradation IV	Post-season	0.253927	0.0719119	34	0.00128024	0.0049398
chlorophyllide a biosynthesis I (aerobic, light-dependent)	Post-season	0.436233	0.123476	34	0.00127387	0.0049398
toluene degradation II (aerobic) (via 4-methylcatechol)	Post-season	0.18599	0.0530542	34	0.00137155	0.00519411
toluene degradation I (aerobic) (via o-cresol)	Post-season	0.18599	0.0530542	34	0.00137155	0.00519411
aerobactin biosynthesis	Post-season	0.286334	0.0820269	34	0.00142804	0.00535844
tRNA processing	Post-season	0.2443	0.0702256	34	0.00147486	0.00546429
heme biosynthesis II (anaerobic)	Post-season	0.234115	0.0673373	34	0.00148297	0.00546429
2-amino-3-carboxymuconate semialdehyde degradation to 2-oxopentenoate	Post-season	0.348806	0.100956	34	0.00157245	0.00564497
superpathway of L-arginine, putrescine, and 4-aminobutanoate degradation	Post-season	0.42937	0.124399	34	0.00158722	0.00564497
superpathway of L-arginine and L-ornithine degradation	Post-season	0.42937	0.124399	34	0.00158722	0.00564497
coenzyme M biosynthesis I	Post-season	0.23321	0.0675286	34	0.00157889	0.00564497
3-phenylpropanoate and 3-(3-hydroxyphenyl)propanoate degradation	Post-season	0.413726	0.120066	34	0.00161186	0.00568319
lactose and galactose degradation I	Post-season	0.3136	0.0916456	34	0.00171904	0.00598115
benzoyl-CoA degradation I (aerobic)	Post-season	0.352631	0.103095	34	0.00172561	0.00598115
biotin biosynthesis I	Post-season	0.237708	0.0697541	34	0.00178514	0.00601569
inosine-5'-phosphate biosynthesis III	Post-season	0.241511	0.0709101	34	0.00179441	0.00601569
8-amino-7-oxononanoate biosynthesis I	Post-season	0.240208	0.0704785	34	0.00178302	0.00601569
vitamin E biosynthesis (tocopherols)	Post-season	0.308093	0.0904539	34	0.0017934	0.00601569
5-aminoimidazole ribonucleotide biosynthesis II	Post-season	-0.0123657	0.00365126	34	0.00188892	0.00618055
superpathway of heme biosynthesis from uroporphyrinogen-III	Post-season	0.251323	0.0740792	34	0.00185921	0.00618055
superpathway of 5-aminoimidazole ribonucleotide biosynthesis	Post-season	-0.0123657	0.00365126	34	0.00188892	0.00618055
5-aminoimidazole ribonucleotide biosynthesis I	Post-season	-0.0124621	0.00369908	34	0.00198054	0.00637829
L-tryptophan degradation to 2-amino-3-carboxymuconate semialdehyde	Post-season	0.352541	0.104581	34	0.00196992	0.00637829
sucrose degradation II (sucrose synthase)	Post-season	0.443716	0.131948	34	0.00201341	0.00643349
ketogluconate metabolism	Post-season	0.349059	0.103922	34	0.0020347	0.00645109
reductive TCA cycle I	Post-season	0.206894	0.0620823	34	0.00218225	0.0068657
L-lysine biosynthesis III	Post-season	-0.0119698	0.00361705	34	0.0023216	0.00724836
dTDP-L-rhamnose biosynthesis I	Post-season	-0.0185043	0.0056011	34	0.00235611	0.00730038
mandelate degradation I	Post-season	0.215504	0.0653699	34	0.00240026	0.00733751
glucose and glucose-1-phosphate degradation	Post-season	0.26875	0.0815357	34	0.00240398	0.00733751
superpathway of methylglyoxal degradation	Post-season	0.293115	0.0896411	34	0.00257672	0.00780651
glycolysis III (from glucose)	Post-season	-0.0103324	0.00319045	34	0.00279855	0.00841621
superpathway of menaquinol-8 biosynthesis I	Post-season	0.177315	0.054972	34	0.0028958	0.00858248
starch degradation III	Post-season	0.194787	0.0603758	34	0.00289044	0.00858248
superpathway of pyrimidine deoxyribonucleosides degradation	Post-season	-0.015781	0.00490761	34	0.0029723	0.00872568
superpathway of vanillin and vanillate degradation	Post-season	0.292034	0.0909465	34	0.00300812	0.00872568
vanillin and vanillate degradation I	Post-season	0.292034	0.0909465	34	0.00300812	0.00872568
vanillin and vanillate degradation II	Post-season	0.308092	0.0960345	34	0.00303113	0.00873052
peptidoglycan biosynthesis I (meso-diaminopimelate containing)	Post-season	-0.0131145	0.00410257	34	0.00312381	0.00879127
superpathway of menaquinol-11 biosynthesis	Post-season	0.180013	0.0564815	34	0.00320269	0.00879127
superpathway of menaquinol-13 biosynthesis	Post-season	0.180013	0.0564815	34	0.00320269	0.00879127
UDP-N-acetylmuramoyl-pentapeptide biosynthesis II (lysine-containing)	Post-season	-0.0140573	0.0044101	34	0.00319923	0.00879127
chorismate biosynthesis I	Post-season	-0.0133764	0.00418637	34	0.00313543	0.00879127
coenzyme A biosynthesis I	Post-season	-0.01266	0.00395466	34	0.00308601	0.00879127
superpathway of menaquinol-12 biosynthesis	Post-season	0.180013	0.0564815	34	0.00320269	0.00879127
UDP-N-acetylmuramoyl-pentapeptide biosynthesis I (meso-diaminopimelate containing)	Post-season	-0.0133446	0.00419455	34	0.00325077	0.00880761
superpathway of aromatic amino acid biosynthesis	Post-season	-0.0131736	0.00414377	34	0.00327031	0.00880761
superpathway of menaquinol-7 biosynthesis	Post-season	0.178906	0.0562813	34	0.00327324	0.00880761
tRNA charging	Post-season	-0.0132086	0.00417622	34	0.00341268	0.00909373
reductive acetyl coenzyme A pathway	Post-season	0.213832	0.0676357	34	0.00342405	0.00909373
gallate degradation I	Post-season	0.274326	0.0869777	34	0.00349198	0.00921432
mandelate degradation to acetyl-CoA	Post-season	0.353464	0.112681	34	0.00365115	0.00957256
peptidoglycan biosynthesis III (mycobacteria)	Post-season	-0.0136254	0.00434812	34	0.003682	0.00959195
incomplete reductive TCA cycle	Post-season	0.176107	0.0563603	34	0.00376865	0.00975557
superpathway of mycolyl-arabinogalactan-peptidoglycan complex biosynthesis	Post-season	0.359771	0.115372	34	0.00383091	0.00985435
peptidoglycan biosynthesis V (&beta;-lactam resistance)	Post-season	0.402913	0.129357	34	0.00386687	0.00985682
L-1,2-propanediol degradation	Post-season	0.106943	0.034349	34	0.00388007	0.00985682
superpathway of geranylgeranyl diphosphate biosynthesis II (via MEP)	Post-season	-0.0150183	0.00484368	34	0.00401116	0.0100648
inosine-5'-phosphate biosynthesis I	Post-season	-0.0142367	0.00458943	34	0.00399602	0.0100648
L-tyrosine degradation I	Post-season	0.329957	0.107123	34	0.00422859	0.0105457
methylerythritol phosphate pathway II	Post-season	-0.0158116	0.00515021	34	0.00433983	0.0105733
L-valine biosynthesis	Post-season	-0.0106676	0.003475	34	0.00434307	0.0105733
L-isoleucine biosynthesis I (from threonine)	Post-season	-0.0106676	0.003475	34	0.00434307	0.0105733
methylerythritol phosphate pathway I	Post-season	-0.0158116	0.00515021	34	0.00433983	0.0105733
L-isoleucine biosynthesis II	Post-season	-0.0105838	0.00346664	34	0.00453445	0.0109739
ppGpp biosynthesis	Post-season	0.246647	0.081065	34	0.0046581	0.0112068
polymyxin resistance	Post-season	0.368929	0.121576	34	0.00475516	0.0113734
TCA cycle VIII (helicobacter)	Post-season	0.172937	0.0570369	34	0.00478616	0.011381
allantoin degradation IV (anaerobic)	Post-season	0.325579	0.10775	34	0.00491527	0.0116205
guanosine ribonucleotides de novo biosynthesis	Post-season	-0.0122602	0.00406715	34	0.0050066	0.0117011
superpathway of phylloquinol biosynthesis	Post-season	0.196124	0.0650524	34	0.0050012	0.0117011
1,4-dihydroxy-2-naphthoate biosynthesis I	Post-season	0.196617	0.0652761	34	0.00503679	0.0117048
superpathway of sulfolactate degradation	Post-season	0.269986	0.0900869	34	0.00523526	0.0119476
superpathway of demethylmenaquinol-8 biosynthesis	Post-season	0.183434	0.0612902	34	0.00528991	0.0119476
Calvin-Benson-Bassham cycle	Post-season	-0.00919142	0.00307003	34	0.00527595	0.0119476
heme biosynthesis I (aerobic)	Post-season	0.182298	0.0608922	34	0.00527776	0.0119476
superpathay of heme biosynthesis from glutamate	Post-season	0.173741	0.0578789	34	0.0051708	0.0119476
gondoate biosynthesis (anaerobic)	Post-season	-0.0127025	0.00424705	34	0.00531655	0.0119476
pyruvate fermentation to acetate and lactate II	Post-season	-0.0135303	0.00453369	34	0.0054057	0.0120816
galactose degradation I (Leloir pathway)	Post-season	-0.0103137	0.00345963	34	0.00545019	0.0121148
superpathway of L-serine and glycine biosynthesis I	Post-season	-0.0147033	0.00493914	34	0.00550973	0.012181
superpathway of branched amino acid biosynthesis	Post-season	-0.0125151	0.00421524	34	0.00562135	0.0123609
superpathway of pyrimidine nucleobases salvage	Post-season	-0.0138184	0.00467366	34	0.00580066	0.012687
4-coumarate degradation (anaerobic)	Post-season	0.106248	0.0359652	34	0.00583689	0.0126983
superpathway of polyamine biosynthesis III	Post-season	0.263565	0.0895657	34	0.00600939	0.0130044
superpathway of C1 compounds oxidation to CO2	Post-season	0.250918	0.0856524	34	0.00621362	0.0133756
enterobacterial common antigen biosynthesis	Post-season	0.394209	0.135099	34	0.0063977	0.0136998
L-isoleucine biosynthesis III	Post-season	-0.0129197	0.00443571	34	0.00648358	0.0138114
S-adenosyl-L-methionine cycle I	Post-season	-0.0145485	0.00500419	34	0.006572	0.0139272
acetylene degradation	Post-season	-0.021551	0.00746744	34	0.00693329	0.0146171
superpathway of glycol metabolism and degradation	Post-season	0.268067	0.0936078	34	0.00733142	0.0153772
fatty acid elongation -- saturated	Post-season	0.197675	0.0690958	34	0.00738386	0.0154082
4-aminobutanoate degradation V	Post-season	0.174089	0.0609671	34	0.00748446	0.0154936
chorismate biosynthesis from 3-dehydroquinate	Post-season	-0.0126826	0.00444286	34	0.00750057	0.0154936
superpathway of fatty acid biosynthesis initiation (E. coli)	Post-season	0.237696	0.083629	34	0.00773527	0.0158981
mycolate biosynthesis	Post-season	0.235356	0.0829597	34	0.00783769	0.0160281
L-histidine biosynthesis	Post-season	-0.0163354	0.00576341	34	0.00788982	0.0160544
palmitoleate biosynthesis I (from (5Z)-dodec-5-enoate)	Post-season	0.236714	0.0835935	34	0.00794116	0.0160789
stearate biosynthesis II (bacteria and plants)	Post-season	0.235777	0.0833656	34	0.00801061	0.0161396
palmitate biosynthesis II (bacteria and plants)	Post-season	0.228804	0.0809604	34	0.00805272	0.0161449
phosphatidylglycerol biosynthesis I (plastidic)	Post-season	-0.0118856	0.00423266	34	0.00842241	0.0166017
phosphatidylglycerol biosynthesis II (non-plastidic)	Post-season	-0.0118856	0.00423266	34	0.00842241	0.0166017
oleate biosynthesis IV (anaerobic)	Post-season	0.231455	0.0824539	34	0.00844294	0.0166017
L-lysine biosynthesis VI	Post-season	-0.0125651	0.00447564	34	0.00843545	0.0166017
superpathway of adenosine nucleotides de novo biosynthesis II	Post-season	-0.0135611	0.00483448	34	0.00848507	0.0166048
sulfate reduction I (assimilatory)	Post-season	0.146487	0.0522583	34	0.0085259	0.0166052
CDP-diacylglycerol biosynthesis II	Post-season	-0.0118181	0.00423238	34	0.00875775	0.0168165
superpathway of sulfate assimilation and cysteine biosynthesis	Post-season	0.141773	0.050718	34	0.00869284	0.0168165
CDP-diacylglycerol biosynthesis I	Post-season	-0.0118181	0.00423238	34	0.00875775	0.0168165
superpathway of adenosine nucleotides de novo biosynthesis I	Post-season	-0.0132202	0.00475812	34	0.00906287	0.0173211
L-isoleucine biosynthesis IV	Post-season	-0.0130949	0.00472133	34	0.00917324	0.0174505
superpathway of glycerol degradation to 1,3-propanediol	Post-season	0.141846	0.0513861	34	0.00947557	0.0179422
superpathway of phospholipid biosynthesis I (bacteria)	Post-season	-0.0117785	0.00427343	34	0.00957383	0.0180447
superpathway of purine deoxyribonucleosides degradation	Post-season	-0.0156266	0.00567872	34	0.00967853	0.0181583
superpathway of menaquinol-8 biosynthesis II	Post-season	0.197449	0.0719867	34	0.00989323	0.0184764
methanogenesis from H2 and CO2	Post-season	0.159372	0.0583958	34	0.010231	0.0190204
UTP and CTP dephosphorylation I	Post-season	0.251961	0.092645	34	0.0104724	0.019381
anhydromuropeptides recycling	Post-season	0.196585	0.0723471	34	0.0105337	0.0194067
pentose phosphate pathway (non-oxidative branch)	Post-season	-0.0124402	0.00458422	34	0.0106253	0.0194697
TCA cycle I (prokaryotic)	Post-season	0.169897	0.0626405	34	0.0106631	0.0194697
superpathway of histidine, purine, and pyrimidine biosynthesis	Post-season	0.163278	0.0603601	34	0.0108521	0.0197267
(5Z)-dodec-5-enoate biosynthesis	Post-season	0.215091	0.0800405	34	0.0113325	0.0205087
superpathway of bacteriochlorophyll a biosynthesis	Post-season	0.34159	0.128644	34	0.0122463	0.022065
p-cymene degradation	Post-season	0.369672	0.140055	34	0.0127242	0.0227257
p-cumate degradation	Post-season	0.369672	0.140055	34	0.0127242	0.0227257
syringate degradation	Post-season	0.309022	0.117946	34	0.013334	0.0237113
L-lysine biosynthesis I	Post-season	-0.012466	0.00476364	34	0.0134342	0.0237861
1,4-dihydroxy-6-naphthoate biosynthesis II	Post-season	0.195367	0.0748383	34	0.0136416	0.023946
cis-vaccenate biosynthesis	Post-season	-0.0145428	0.00556796	34	0.0135977	0.023946
chondroitin sulfate degradation I (bacterial)	Post-season	0.215503	0.0827407	34	0.0138385	0.0241879
gluconeogenesis I	Post-season	0.135127	0.0520333	34	0.0140935	0.0245286
adenosylcobalamin biosynthesis from cobyrinate a,c-diamide I	Post-season	-0.0178185	0.00697905	34	0.0156444	0.0269982
adenosylcobalamin salvage from cobinamide II	Post-season	-0.017876	0.00699712	34	0.0155847	0.0269982
adenosylcobalamin salvage from cobinamide I	Post-season	-0.018423	0.00726304	34	0.0162728	0.0279645
TCA cycle V (2-oxoglutarate:ferredoxin oxidoreductase)	Post-season	0.157823	0.0625333	34	0.0167691	0.0286969
aspartate superpathway	Post-season	0.110889	0.0443454	34	0.017714	0.0301877
pyridoxal 5'-phosphate biosynthesis I	Post-season	0.207932	0.0833247	34	0.0179285	0.0304263
2-aminophenol degradation	Post-season	0.219554	0.0904554	34	0.0210226	0.0355299
superpathway of pyridoxal 5'-phosphate biosynthesis and salvage	Post-season	0.203365	0.0838567	34	0.0211229	0.0355525
superpathway of N-acetylneuraminate degradation	Post-season	0.0606897	0.025103	34	0.0214938	0.0360285
norspermidine biosynthesis	Post-season	0.214761	0.0899213	34	0.0229964	0.03839
L-rhamnose degradation II	Post-season	0.106247	0.0447101	34	0.0236369	0.0392987
adenosine ribonucleotides de novo biosynthesis	Post-season	-0.0124743	0.00526346	34	0.0239844	0.039715
NAD salvage pathway I	Post-season	-0.0128166	0.00552098	34	0.0267893	0.0441807
1,4-dihydroxy-6-naphthoate biosynthesis I	Post-season	0.180503	0.0778629	34	0.026985	0.0443247
pyruvate fermentation to propanoate I	Post-season	0.13246	0.0580945	34	0.0294086	0.0481124
L-lysine fermentation to acetate and butanoate	Post-season	0.148015	0.0651247	34	0.0298929	0.0487099
taxadiene biosynthesis (engineered)	Post-season	0.188975	0.0850335	34	0.0334506	0.0538499
L-methionine salvage cycle I (bacteria and plants)	Post-season	0.0708319	0.0319235	34	0.033715	0.0538499
coenzyme B biosynthesis	Post-season	0.0708323	0.0319237	34	0.033715	0.0538499
&beta;-alanine biosynthesis II	Post-season	0.0708311	0.0319231	34	0.033715	0.0538499
sitosterol degradation to androstenedione	Post-season	0.0708317	0.0319234	34	0.033715	0.0538499
pyruvate fermentation to isobutanol (engineered)	Post-season	-0.00942615	0.00425144	34	0.0338372	0.0538499
urea cycle	Post-season	0.193903	0.0875495	34	0.0340166	0.0539255
CMP-pseudaminate biosynthesis	Post-season	0.0885391	0.0400877	34	0.0344817	0.0544518
superpathway of L-isoleucine biosynthesis I	Post-season	-0.00779232	0.00353248	34	0.0346901	0.0545702
neopentalenoketolactone and pentalenate biosynthesis	Post-season	0.106247	0.048495	34	0.0358573	0.0561902
superpathway of UDP-glucose-derived O-antigen building blocks biosynthesis	Post-season	0.17194	0.0802032	34	0.0397485	0.0620502
starch degradation V	Post-season	-0.0101954	0.00482413	34	0.0424555	0.066024
mixed acid fermentation	Post-season	0.146771	0.0700784	34	0.0442312	0.0683818
chorismate biosynthesis II (archaea)	Post-season	0.214165	0.102327	34	0.0443679	0.0683818
superpathway of glycolysis and Entner-Doudoroff	Post-season	0.0615101	0.0294047	34	0.0444732	0.0683818
L-arginine biosynthesis III (via N-acetyl-L-citrulline)	Post-season	0.0620967	0.0297958	34	0.0452209	0.069271
TCA cycle VI (obligate autotrophs)	Post-season	0.151509	0.0730042	34	0.0460743	0.0703148
formaldehyde oxidation I	Post-season	0.0523341	0.0253778	34	0.0473861	0.072048
superpathway of lipopolysaccharide biosynthesis	Post-season	0.204022	0.0992714	34	0.0480984	0.0728601
TCA cycle VII (acetate-producers)	Post-season	0.101533	0.0499253	34	0.0503434	0.0759796
pyrimidine deoxyribonucleotides de novo biosynthesis IV	Post-season	0.111251	0.0548485	34	0.0509189	0.0765656
methylphosphonate degradation I	Post-season	0.153006	0.0755783	34	0.0513346	0.0768455
pyrimidine deoxyribonucleotides de novo biosynthesis I	Post-season	0.109017	0.0538855	34	0.0514808	0.0768455
superpathway of pyrimidine deoxyribonucleotides de novo biosynthesis	Post-season	0.110409	0.0547364	34	0.0521394	0.0771239
superpathway of guanosine nucleotides de novo biosynthesis I	Post-season	0.116195	0.0576875	34	0.0524572	0.0771239
superpathway of guanosine nucleotides de novo biosynthesis II	Post-season	0.115051	0.0571588	34	0.0526102	0.0771239
superpathway of pyrimidine ribonucleosides salvage	Post-season	0.116954	0.0580968	34	0.0525812	0.0771239
pyrimidine deoxyribonucleotides biosynthesis from CTP	Post-season	0.09969	0.0493831	34	0.0519633	0.0771239
superpathway of pyrimidine ribonucleotides de novo biosynthesis	Post-season	0.112908	0.0561535	34	0.052846	0.077184
superpathway of purine nucleotides de novo biosynthesis I	Post-season	0.108101	0.053852	34	0.0532174	0.077184
superpathway of purine nucleotides de novo biosynthesis II	Post-season	0.109602	0.0545631	34	0.0530682	0.077184
formaldehyde assimilation II (RuMP Cycle)	Post-season	0.051783	0.0259581	34	0.0546325	0.0789565
pyrimidine deoxyribonucleotide phosphorylation	Post-season	0.116144	0.0584932	34	0.0557023	0.0802192
superpathway of pyrimidine deoxyribonucleotides de novo biosynthesis (E. coli)	Post-season	0.103089	0.052115	34	0.05658	0.0811973
superpathway of pyrimidine deoxyribonucleoside salvage	Post-season	0.105443	0.0535626	34	0.0577126	0.0825331
L-histidine degradation I	Post-season	0.155331	0.0801327	34	0.0614352	0.0875505
glutaryl-CoA degradation	Post-season	0.116424	0.0604451	34	0.0630143	0.0891795
UDP-2,3-diacetamido-2,3-dideoxy-&alpha;-D-mannuronate biosynthesis	Post-season	0.147665	0.0766102	34	0.0628349	0.0891795
pyrimidine deoxyribonucleotides de novo biosynthesis III	Post-season	0.0984426	0.0517088	34	0.0659636	0.0930315
superpathway of glucose and xylose degradation	Post-season	0.0450721	0.0237709	34	0.0670066	0.0941777
L-arginine biosynthesis I (via L-ornithine)	Post-season	-0.00999307	0.00536312	34	0.0716209	0.100318
L-arginine biosynthesis IV (archaebacteria)	Post-season	-0.00999534	0.0053815	34	0.0724849	0.101182
glycogen biosynthesis I (from ADP-D-Glucose)	Post-season	-0.0125726	0.00688543	34	0.0771997	0.107397
superpathway of 2,3-butanediol biosynthesis	Post-season	0.0810897	0.0449269	34	0.0805048	0.111615
superpathway of thiamin diphosphate biosynthesis II	Post-season	0.12189	0.0686104	34	0.0851499	0.117657

### Sheet: Concussion
Pathway	Group	Coefficient	Std error	N	p value	q value
coumarins biosynthesis (engineered)	In-season	0.196262	0.0492413	55	0.000206947	0.0426312
1,3-propanediol biosynthesis (engineered)	In-season	0.196264	0.0492416	55	0.000206942	0.0426312
NAD salvage pathway I	Off-season	-0.0379225	0.00947849	25	0.00056128	0.0351124
adenosine nucleotides degradation IV	Off-season	0.463154	0.115427	25	0.000545301	0.0351124
flavin biosynthesis I (bacteria and plants)	Off-season	-0.0644141	0.0143886	25	0.000171536	0.0351124
N10-formyl-tetrahydrofolate biosynthesis	Off-season	-0.0388989	0.00908902	25	0.000280365	0.0351124
acetylene degradation	Off-season	0.0450798	0.0107268	25	0.000339871	0.0351124
D-galacturonate degradation I	Off-season	-0.11046	0.0269902	25	0.000446892	0.0351124
superpathway of &beta;-D-glucuronide and D-glucuronate degradation	Off-season	-0.111477	0.0281552	25	0.000622244	0.0351124
superpathway of hexuronide and hexuronate degradation	Off-season	-0.119201	0.0305702	25	0.000722253	0.0356612
thiamin salvage II	Off-season	-0.0715444	0.0190021	25	0.00100632	0.0441662
L-glutamate degradation V (via hydroxyglutarate)	Off-season	0.361563	0.102426	25	0.00179201	0.0707842
D-fructuronate degradation	Off-season	-0.0850079	0.0244566	25	0.0020448	0.0734269
L-tryptophan biosynthesis	Off-season	-0.0687799	0.0210251	25	0.00335371	0.0883145
L-glutamate and L-glutamine biosynthesis	Off-season	-0.0486258	0.0147552	25	0.00316429	0.0883145
superpathway of L-aspartate and L-asparagine biosynthesis	Off-season	-0.032371	0.00977411	25	0.00304166	0.0883145
4-deoxy-L-threo-hex-4-enopyranuronate degradation	Off-season	-0.106182	0.0317486	25	0.00281212	0.0883145
L-ornithine biosynthesis	Off-season	-0.0624105	0.0195938	25	0.00412166	0.101753
adenosine deoxyribonucleotides de novo biosynthesis II	Off-season	0.0598197	0.0196289	25	0.00571409	0.118793
octane oxidation	Off-season	-0.348148	0.113295	25	0.00538149	0.118793
guanosine deoxyribonucleotides de novo biosynthesis II	Off-season	0.0598197	0.0196289	25	0.00571409	0.118793
CMP-legionaminate biosynthesis I	Off-season	0.178768	0.0606203	25	0.00720117	0.120153
nitrate reduction VI (assimilatory)	Off-season	0.159883	0.0540047	25	0.00700952	0.120153
NAD biosynthesis I (from aspartate)	Off-season	-0.0435633	0.0148543	25	0.00748015	0.120153
peptidoglycan maturation (meso-diaminopimelate containing)	Off-season	-0.0682679	0.0226717	25	0.00622512	0.120153
superpathway of adenosine nucleotides de novo biosynthesis II	Off-season	0.0167077	0.0057085	25	0.00758349	0.120153
superpathway of L-methionine biosynthesis (transsulfuration)	Off-season	-0.115741	0.0395612	25	0.00760462	0.120153
